# An Indicator Cell Assay-based Multivariate Blood Test for Early Detection of Alzheimer’s Disease

**DOI:** 10.1101/2025.09.15.25335782

**Authors:** Yijun Sherry Qi, Leslie Rae Miller, Mark D. D‘Ascenzo, Jason D. Berndt, G. Adam Whitney, Fergal Duffy, Samuel A. Danziger, Elaine Peskind, Ge Li, Colin L. Masters, Christopher Fowler, Australian Imaging Biomarkers and Lifestyle Study of Ageing (AIBL) Research Group, Robert Lipshutz, John D. Aitchison, Jennifer J. Smith

## Abstract

The indicator cell assay platform (iCAP) is a novel next-generation approach for blood-based diagnostics that uses standardized cells as biosensors to amplify weak disease signals in blood. We developed an Alzheimer’s disease iCAP (AD-iCAP) for early detection at the mild cognitive impairment/mild dementia stages. To develop the assay, patient plasma is incubated with standardized neurons, which transduce complex circulating signals into gene-expression readouts used to train multivariate disease classifiers via machine learning. We applied systems biology analyses (e.g., GSEA, PCA, correlation/network analyses) to optimize analytical and computational parameters, and then evaluated a locked model in a study with retrospectively collected samples. Performance was AUC 0.64 (95% CI 0.51–0.78, n=82) on an independent external-validation set and AUC 0.77 (95% CI 0.57–0.96, n=23) on a blind set, supporting prospective confirmation in a larger cohort. To overcome pre-analytical noise and reduce bias in feature-selection, modeling was done using a fixed panel of 84 candidate genes chosen a priori from an external AD-iCAP dataset generated with 5XFAD mouse plasma. Despite using no AD-specific prior knowledge in this approach, the assay readout was enriched for Alzheimer’s-relevant pathways, including cholesterol biosynthesis, synaptic structure/neurotransmission and PIK3/AKT activation. Because the assay senses a multivalent cellular response, which is orthogonal to circulating amyloid or tau measurements, AD-iCAP may complement existing blood tests, and its multivariate readout offers a path to precision-medicine applications such as patient stratification for treatment response.
