## Supplementary material for "An Indicator Cell Assay-based Multivariate Blood Test for Early Detection of Alzheimer’s Disease": Data File 3

### Sheet: M1 performance summary
Model M1 performance summary
M1 attributes: AKT3, PCDH10, PALLD, RGMA, GPR50
M1 seed 44
M1 sample comparison: MCI vs normal
Partition	sample number	AUC	AUC upper (deLong CI)	AUC lower (deLong CI)	AUC p-value	cut point (Yoden)	sensitivity	specificity	accuracy	accuracy lower	accuracy upper	accuracy p-value*	kappa
Train (oob)	86	0.790844	0.889446	0.692243	7.41319e-09	0.398936
Validation	81	0.636585	0.759825	0.513346	0.0298393	0.398936	0.804878	0.475	0.641975	0.52773	0.745505	0.00947423	0.280992
Blind test	23	0.766667	0.964212	0.569121	0.00815097	0.398936	0.6	0.875	0.695652	0.470808	0.867897	0.422167	0.414545
*Blind validation set has imbalanced classes, therefore accuracy and accuracy p-value are not trustworthy for this dataset
Abbreviations: AUC, area under the curve; CI, 95% confidence interval; kappa, Cohen’s kappa

### Sheet: M1 Feature Importance
Random forest feature importance (FI) scores for Model M1 genes
M1 gene	normal FI	MCI FI	Mean Decrease Accuracy	Mean Decrease Gini
AKT3	0.00967925	0.0184037	0.0135234	8.01686
PCDH10	0.0489209	0.0386135	0.0441314	8.79732
PALLD	0.0102477	0.0291375	0.0177103	6.88838
RGMA	0.0208092	0.0326397	0.0259592	9.37096
GPR50	0.0525328	0.0332716	0.0435671	8.77634

### Sheet: M1 train probabilities
M1 prediction probabilities for training set
RNA-seq ID	normal probabiity	MCI probability	True class
WB-1044423	0.848649	0.151351	normal
WB-1044426	0.432432	0.567568	MCI
WB-1044428	0.697436	0.302564	normal
WB-1044435	0.656805	0.343195	normal
WB-1044436	0.237288	0.762712	MCI
WB-1044439	0.344444	0.655556	MCI
WB-1044441	0.244318	0.755682	MCI
WB-1044442	0.612121	0.387879	normal
WB-1044443	0.183432	0.816568	normal
WB-1044444	0.282927	0.717073	MCI
WB-1044445	0.930481	0.0695187	normal
WB-1044446	0.363158	0.636842	MCI
WB-1044447	0.909091	0.0909091	normal
WB-1044450	0.56	0.44	MCI
WB-1044451	0.755435	0.244565	MCI
WB-1044452	0.715789	0.284211	normal
WB-1044453	0.556701	0.443299	MCI
WB-1044454	0.843575	0.156425	normal
WB-1044455	0.677778	0.322222	normal
WB-1044456	0.568966	0.431034	MCI
WB-1044457	0.932927	0.0670732	normal
WB-1044458	0.89881	0.10119	MCI
WB-1044459	0.607735	0.392265	normal
WB-1044460	0.448087	0.551913	normal
WB-1044464	0.631313	0.368687	normal
WB-1046368	0.429319	0.570681	MCI
WB-1046369	0.948864	0.0511364	normal
WB-1046370	0.447514	0.552486	MCI
WB-1046373	0.624365	0.375635	MCI
WB-1046375	0.570681	0.429319	MCI
WB-1046376	0.877005	0.122995	normal
WB-1046377	0.255952	0.744048	normal
WB-1046378	0.652941	0.347059	normal
WB-1046379	0.916667	0.0833333	normal
WB-1046390	0.813953	0.186047	normal
WB-1046391	0.457627	0.542373	normal
WB-1046394	0.430168	0.569832	normal
WB-1046396	0.979381	0.0206186	MCI
WB-1046400	0.71123	0.28877	normal
WB-1046408	0.897143	0.102857	normal
WB-1046452	0.372093	0.627907	MCI
WB-1046457	0.497041	0.502959	normal
WB-1046478	0.745763	0.254237	MCI
WB-1046479	0.838889	0.161111	normal
WB-1046483	0.595745	0.404255	normal
WB-1046487	0.430939	0.569061	MCI
WB-1046489	0.432749	0.567251	normal
WB-1046492	0.4	0.6	MCI
WB-1046494	0.662791	0.337209	MCI
WB-1046496	0.601064	0.398936	MCI
WB-1046525	0.657459	0.342541	normal
WB-1046527	0.772487	0.227513	normal
WB-1046528	0.662791	0.337209	normal
WB-1046693	0.134831	0.865169	MCI
WB-1046696	0.730769	0.269231	MCI
WB-1046736	0.203209	0.796791	MCI
WB-1046759	0.482759	0.517241	normal
WB-1046766	0.489583	0.510417	MCI
WB-1046767	0.0578035	0.942197	MCI
WB-1046773	0.402299	0.597701	normal
WB-1046802	0.407035	0.592965	MCI
WB-1046806	0.364706	0.635294	MCI
WB-1046808	0.165746	0.834254	MCI
WB-1046810	0.19403	0.80597	MCI
WB-1046812	0.363128	0.636872	normal
WB-1046817	0.0282486	0.971751	MCI
WB-1046889	0.393064	0.606936	normal
WB-1046896	0.723404	0.276596	normal
WB-1046832	0.864078	0.135922	normal
WB-1046836	0.927778	0.0722222	normal
WB-1046837	0.401198	0.598802	normal
WB-1046838	0.858639	0.141361	normal
WB-1046841	0.543478	0.456522	normal
WB-1046849	0.544944	0.455056	normal
WB-1046852	0.248649	0.751351	MCI
WB-1046854	0.725714	0.274286	normal
WB-1046861	0.103093	0.896907	MCI
WB-1046863	0.0282486	0.971751	MCI
WB-1046865	0.568627	0.431373	MCI
WB-1046867	0.486486	0.513514	normal
WB-1046869	0.046875	0.953125	MCI
WB-1046876	0.757895	0.242105	normal
WB-1046881	0.865672	0.134328	normal
WB-1046883	0.833333	0.166667	normal
WB-1046885	0.713542	0.286458	normal
WB-1046886	0.347368	0.652632	MCI

### Sheet: M1 validation probabilities
M1 prediction probabilities for validation set
RNA-seq ID	normal probabiity	MCI probability	True class
WB-1044194	0.824	0.176	normal
WB-1044195	0.696	0.304	normal
WB-1044198	0.544	0.456	MCI
WB-1044200	0.776	0.224	normal
WB-1044201	0.202	0.798	MCI
WB-1044203	0.854	0.146	MCI
WB-1044204	0.816	0.184	normal
WB-1044208	0.738	0.262	normal
WB-1044232	0.75	0.25	MCI
WB-1044235	0.6	0.4	MCI
WB-1044237	0.516	0.484	MCI
WB-1044239	0.652	0.348	normal
WB-1044244	0.534	0.466	MCI
WB-1044247	0.218	0.782	normal
WB-1044248	0.552	0.448	normal
WB-1044251	0.404	0.596	normal
WB-1044253	0.672	0.328	MCI
WB-1044261	0.154	0.846	MCI
WB-1044263	0.896	0.104	normal
WB-1044265	0.876	0.124	MCI
WB-1044266	0.63	0.37	normal
WB-1044268	0.42	0.58	MCI
US-1657003	0.72	0.28	normal
US-1657008	0.89	0.11	normal
US-1657013	0.7	0.3	normal
US-1657014	0.714	0.286	normal
US-1657027	0.284	0.716	MCI
US-1657029	0.312	0.688	MCI
US-1657033	0.674	0.326	MCI
US-1657040	0.64	0.36	normal
US-1657042	0.698	0.302	MCI
US-1657044	0.836	0.164	MCI
US-1657050	0.776	0.224	MCI
US-1657054	0.502	0.498	normal
US-1657056	0.79	0.21	normal
US-1657058	0.662	0.338	normal
US-1657064	0.464	0.536	MCI
US-1657067	0.532	0.468	MCI
US-1657071	0.894	0.106	normal
US-1657072	0.742	0.258	normal
US-1657078	0.414	0.586	MCI
US-1657082	0.528	0.472	MCI
US-1657085	0.764	0.236	normal
US-1657089	0.546	0.454	normal
US-1657090	0.602	0.398	normal
US-1657091	0.56	0.44	MCI
US-1657094	0.588	0.412	MCI
US-1657101	0.806	0.194	normal
WB-1044477	0.718	0.282	normal
WB-1044478	0.586	0.414	normal
WB-1044480	0.518	0.482	normal
WB-1044481	0.874	0.126	MCI
WB-1044482	0.538	0.462	MCI
WB-1044489	0.81	0.19	MCI
WB-1044490	0.664	0.336	normal
WB-1044492	0.678	0.322	MCI
WB-1044494	0.75	0.25	normal
WB-1044497	0.786	0.214	MCI
WB-1044501	0.69	0.31	normal
WB-1044503	0.672	0.328	MCI
WB-1044505	0.744	0.256	MCI
WB-1046417	0.628	0.372	normal
WB-1046418	0.65	0.35	MCI
WB-1046419	0.722	0.278	MCI
WB-1046420	0.704	0.296	normal
WB-1046423	0.712	0.288	MCI
WB-1046429	0.766	0.234	normal
WB-1046432	0.626	0.374	MCI
WB-1046435	0.852	0.148	MCI
WB-1046436	0.816	0.184	normal
WB-1046447	0.886	0.114	normal
WB-1046448	0.754	0.246	normal
WB-1046503	0.54	0.46	MCI
WB-1046504	0.368	0.632	normal
WB-1046507	0.672	0.328	normal
WB-1046511	0.722	0.278	normal
WB-1046514	0.952	0.048	MCI
WB-1046516	0.296	0.704	MCI
WB-1046519	0.312	0.688	MCI
WB-1046520	0.884	0.116	normal
WB-1046879	0.652	0.348	MCI

### Sheet: M1 blind test probabilities
M1 prediction probabilities for blind test set
RNA-seq ID	normal probabiity	MCI probability	True class	True class binary
WB-1046371	0.906	0.094	normal	0
WB-1046374	0.436	0.564	MCI	1
WB-1046387	0.854	0.146	normal	0
WB-1046389	0.828	0.172	normal	0
WB-1046397	0.686	0.314	normal	0
WB-1046453	0.806	0.194	normal	0
WB-1046456	0.384	0.616	normal	0
WB-1046484	0.378	0.622	MCI	1
WB-1046490	0.562	0.438	MCI	1
WB-1046524	0.552	0.448	normal	0
WB-1046699	0.448	0.552	MCI	1
WB-1046763	0.852	0.148	normal	0
WB-1046771	0.72	0.28	MCI	1
WB-1046776	0.286	0.714	normal	0
WB-1046809	0.648	0.352	normal	0
WB-1046893	0.946	0.054	normal	0
WB-1046895	0.184	0.816	MCI	1
WB-1046833	0.918	0.082	normal	0
WB-1046834	0.166	0.834	normal	0
WB-1046857	0.534	0.466	MCI	1
WB-1046864	0.482	0.518	normal	0
WB-1046870	0.56	0.44	normal	0
WB-1046875	0.198	0.802	MCI	1
